# Unbiased sequencing of *Mycobacterium tuberculosis* urinary cell-free DNA reveals extremely short fragment lengths

**DOI:** 10.1101/2021.06.22.21258723

**Authors:** Amy Oreskovic, Adam Waalkes, Elizabeth A. Holmes, Christopher A. Rosenthal, Douglas P.K. Wilson, Adrienne E. Shapiro, Paul K. Drain, Barry R. Lutz, Stephen J. Salipante

## Abstract

Urine cell-free DNA (cfDNA) presents an attractive target for diagnosing pulmonary *Mycobacterium tuberculosis* (TB) infection but has not been thoroughly characterized. Here, we aimed to investigate the size and composition of TB-derived urine cfDNA with minimal bias using next-generation DNA sequencing (NGS). To enable analysis of highly fragmented urine cfDNA, we used a combination of DNA extraction (Q sepharose) and single-stranded sequence library preparation methods demonstrated to recover short, highly degraded cfDNA fragments. We examined urine cfDNA from ten HIV-positive patients with confirmed pulmonary TB (nine of which had TB cfDNA detectable by qPCR) and two TB-negative controls. TB-derived cfDNA was identifiable by NGS from all TB-positive patients. TB urine cfDNA was significantly shorter than human urine cfDNA, with median fragment lengths of ≤19–52 bp and 42–92 bp, respectively. TB cfDNA abundance increased exponentially with decreased fragment length, with a peak fragment length of ≤19 bp in most samples. Our methodology also revealed a larger fraction of short human genomic cfDNA than previously reported, with peak fragment lengths of 29–53 bp. Urine cfDNA fragments spanned the TB genome with relative uniformity, but nucleic acids derived from multicopy elements were proportionately overrepresented, providing regions of inherent signal amplification beneficial for molecular diagnosis. This study demonstrates the potential of urine cfDNA as a diagnostic biomarker for TB and will inform improved design of TB urine cfDNA assays. Methods capable of targeting the shortest cfDNA fragments possible will be critical to maximize TB urine cfDNA detection sensitivity.
