## Supplemental Table S1 for "Unbiased sequencing of *Mycobacterium tuberculosis* urinary cell-free DNA reveals extremely short fragment lengths"

### Sheet: Sheet 1
SUPPLEMENTAL TABLE S1: Demographic and clincial data, cfDNA concentration, and cfDNA fragment length for each participant
Participant ID	Sample ID	TB status (Xpert MTB/RIF Ultra)	TB cfDNA qPCR result (IS6110)	Demographic and clinical data							cfDNA concentration				cfDNA fragment length (by mapping-based analysis)				cfDNA fragment length (by kraken2 metagenomic classification analysis)
				Gender	HIV status	CD4 count	Days on TB treatment	Culture result	Days to culture positivity	Alere LAM result	TB cfDNA in eluate (IS6110 copies/uL)	TB cfDNA in urine (IS6110 copies in 10 mL urine, calculated)	Total cfDNA in eluate (ng/uL)	Total cfDNA in urine (ng/mL, calculated)	mode human fragment length (bp)	mode TB fragment length(s) (bp)	median (IQR) human fragment length (bp)	median (IQR) TB fragment length (bp)	mode human fragment length (bp)	mode TB fragment length(s) (bp)	median (IQR) human fragment length (bp)	median (IQR) TB fragment length (bp)
01	016	TB-positive	cfDNA-positive	Male	HIV-positive	82	0	culture-negative	n/a	Negative	5.655	282.75	24.2	121	38	19	59 (42-106)	21 (19-41)	28	52, 61, 432*	67 (42-127)	76 (50-171)*
02	052	TB-positive	cfDNA-positive	Female	HIV-positive	623	0	culture-positive	16	Negative	2.116	105.8	9.06	45.3	53	19	92 (60-160)	19 (19-21)	53	40, 97, 105*	97 (63-176)	97 (40-105)*
03	071	TB-positive	cfDNA-positive	Male	HIV-positive	18	0	culture-positive	8	Positive (4+)	791.5	39575	7.98	39.9	29	19	42 (37-50)	22 (20-30)	29	38	45 (38-65)	44 (39-50)
04	101	TB-positive	cfDNA-positive	Male	HIV-positive	21	0	culture-negative	n/a	Positive (3+)	20.2	1010	5	25	29	19	89 (51-144)	19 (19-20)	29	39	95 (54-154)	39 (36-43)
05	112	TB-positive	cfDNA-positive	Female	HIV-positive	43	0	culture-positive	12	Positive (2+)	21.24	1062	2.14	10.7	41	19	67 (47-106)	19 (19-20)	41	43	72 (49-130)	42 (37-63)
06	137	TB-positive	cfDNA-positive	Male	HIV-positive	141	1	culture-negative	n/a	Positive (2+)	357.85	17892.5	2.8	14	38	19	53 (40-95)	19 (19-21)	38	39, 43	69 (42-135)	61 (44-106)
07	138	TB-positive	cfDNA-positive	Male	HIV-positive	249	0	culture-positive	6	Negative	5.4	270	2.9	14.5	42	32	86 (54-136)	45 (36-58)	41	38	93 (57-152)	39 (36-44)
08	161	TB-positive	cfDNA-positive	Female	HIV-positive	75	0	culture-positive	12	Positive (2+)	14.765	738.25	39.2	196	41	19	73 (49-147)	19 (19-20)	40	39	82 (51-171)	45 (40-52)
09	260	TB-positive	cfDNA-positive	Female	HIV-positive	unknown	0	culture-positive	7	Negative	6.755	337.75	4.2	21	41	19	85 (53-142)	19 (19-20)	42	38	92 (55-155)	39 (37-45)
10	008	TB-positive	cfDNA-negative	Male	HIV-positive	783	0	culture-negative	n/a	Negative	0	0	30	150	41	35, 42, 61, 70*	92 (56-148)	52 (39-66)*	42	61, 71*	93 (57-149)	66 (61-70)*
11	005	TB-negative	cfDNA-negative	Male	HIV-positive	648	0	culture-negative	n/a	Negative	0	0	7.04	35.2	42	n/a	73 (51-106)	n/a	42	n/a	78 (52-123)	n/a
12	006	TB-negative	cfDNA-negative	Female	HIV-positive	409	0	culture-negative	n/a	Negative	0	0	9.28	46.4	41	n/a	73 (49-119)	n/a	41	n/a	73 (50-124)	n/a
																* indicates samples with low TB read count, which may have hindered accurate determination of mode, median, and IQR fragment lengths
