## Supplemental Table S2 for "Unbiased sequencing of *Mycobacterium tuberculosis* urinary cell-free DNA reveals extremely short fragment lengths"

### Sheet: Sheet 1
SUPPLEMENTAL TABLE S2: Sequencing library metrics for each participant
Participant ID	Sample ID	TB status (Xpert MTB/RIF Ultra)	TB cfDNA qPCR result (IS6110)	Sequencing library metrics			metagenomic classification analysis (kraken2)						mapping-based analysis
				Total reads	Final reads	Library complexity	Number of fragments classifed as bacteria	% of fragments classified as bacteria	Number of fragments classified as TB	% of fragments classified as TB (after mapping)	Number of fragments classified as Homo sapiens	% of fragments classified as Homo sapiens	Number of fragments mapped to TB	% of fragments mapped to TB	Number of fragments mapped to human	% of fragments mapped to human
01	016	TB-positive	cfDNA-positive	101760688	89531271	0.983	663623	0.741219	61	6.81326e-05	74291145	82.9779	667	0.000744991	88426571	98.7661
02	052	TB-positive	cfDNA-positive	77245725	63353734	0.966	2339531	3.69281	7	1.10491e-05	58977843	93.0929	38250	0.0603753	61879693	97.6733
03	071	TB-positive	cfDNA-positive	113742998	97162514	0.926	555380	0.571599	19547	0.0201178	88142654	90.7167	78240	0.0805249	96637068	99.4592
04	101	TB-positive	cfDNA-positive	58587870	46041712	0.955	1161042	2.52172	145	0.000314932	45684934	99.2251	7784	0.0169064	45684934	99.2251
05	112	TB-positive	cfDNA-positive	64186517	50359835	0.981	1346265	2.67329	118	0.000234314	47619646	94.5588	2281	0.0045294	49923505	99.1336
06	137	TB-positive	cfDNA-positive	102162546	87190778	0.952	1212771	1.39094	2184	0.00250485	73679886	84.5042	26964	0.0309253	86069747	98.7143
07	138	TB-positive	cfDNA-positive	82446286	67584770	0.984	653814	0.967398	54	7.98997e-05	63648486	94.1758	255	0.000377304	66373618	98.208
08	161	TB-positive	cfDNA-positive	109109767	99091322	0.969	1156416	1.16702	1078	0.00108789	93892556	94.7536	22222	0.0224258	98213009	99.1136
09	260	TB-positive	cfDNA-positive	106467683	93679790	0.969	1553153	1.65794	126	0.000134501	88549265	94.5233	48786	0.0520774	92270660	98.4958
10	008	TB-positive	cfDNA-negative	50209616	40010907	1	423117	1.0575	4	9.99727e-06	38140481	95.3252	4	9.99727e-06	39774497	99.4091
11	005	TB-negative	cfDNA-negative	34496174	28263144	1	793799	2.8086	0	0	26946143	95.3402	9	3.18436e-05	28086587	99.3753
12	006	TB-negative	cfDNA-negative	29951750	23576658	0.974	289050	1.226	0	0	21608917	91.6539	42	0.000178142	23359736	99.0799
